# Development and validation of blood-based predictive biomarkers for response to PD-(L)-1 checkpoint inhibitors: evidence of a universal systemic core of 3D immunogenetic profiling across multiple oncological indications

**DOI:** 10.1101/2021.12.21.21268094

**Authors:** Ewan Hunter, Mehrnoush Dezfouli, Christina Koutsothanasi, Adam Wilson, Francisco C. Santos, Matthew Salter, Jurjen W. Westra, Ryan Powell, Ann Dring, Benedict Egan, Matthew Parnall, Morgan Thacker, Jayne Green, Aroul Ramadass, Serene Ng, Chun Ren Lim, Cheah Soon Keat, Ang Tick Suan, Rakesh Raman, Ho Kean Fatt, Fabian Lee Wei Luen, Thomas Guiel, Robert Heaton, Jedd Levine, Alexandre Akoulitchev

**Affiliations:** Oxford BioDynamics Plc, Oxford, UK; Oxford BioDynamics (M) Sdn Bhd, Penang, Malaysia; Mount Miriam Cancer Hospital (MMCH), Penang, Malaysia; Island Hospital, Penang, Malaysia; Oxford BioDynamics Inc., Gaithersburg, MD, USA

## Abstract

Unprecedented advantages in cancer treatment with immune checkpoint inhibitors (ICI) remain limited to a subset of patients. Systemic analyses of the regulatory 3D genome architecture linked to individual epigenetics and immunogenetic controls associated with tumour immune evasion mechanisms and immune checkpoint pathways reveals a highly prevalent patient molecular profiles predictive of response to PD-(L)1 immune checkpoint inhibitors. A clinical blood test based on the set of 8 3D genomic biomarkers has been developed and validated on several independent cancer patient cohorts to predict response to PD-(L)1 immune checkpoint inhibition. The predictive 8 biomarker set is derived from prospective observational clinical trials, representing 229 treatments with Pembrolizumab, Atezolizumab, Durvalumab, in diverse indications: melanoma, non-small cell lung, urethral, hepatocellular, bladder, prostate cancer, head and neck, vulvar, colon, breast, bone, brain, lymphoma, larynx cancer, and cervix cancers.

The 3D genomic 8 biomarker panel for response to immune checkpoint therapy achieved high accuracy up to 85%, sensitivity of 93% and specificity of 82%. This study demonstrates that a 3D genomic approach could be used to develop a predictive clinical assay for response to PD-(L)1 checkpoint inhibition in cancer patients.
