## Supplemental Table 1 for "Development and validation of blood-based predictive biomarkers for response to PD-(L)-1 checkpoint inhibitors: evidence of a universal systemic core of 3D immunogenetic profiling across multiple oncological indications"

### Sheet: 229 samples
Annotation				EpiSwitch Classifier			Use of Samples at Different Stages of Development				Cohorts
Sample ID	Clinical Indication	Treatment	Latest Clinical Response	NR	R	Call	Array	Screen 1	Screen 2	Screen 3	Training	Test 1	Test 2
IO_0009	Non-small cell lung carcinoma	Pembrolizumab	PR	0.0120851	0.987915	R		X			X
IO_0203	Non-small cell lung carcinoma	Pembrolizumab	PD	0.92555	0.0744496	NR		X	X				X
IO_0078	Non-small cell lung carcinoma	Pembrolizumab	SD	0.513521	0.486479	NR				X		X
IO_0209	Non-small cell lung carcinoma	Pembrolizumab	PD	0.80679	0.19321	NR				X			X
IO_0001	Non-small cell lung carcinoma	Pembrolizumab	PD	0.987411	0.0125886	NR				X	X
IO_0002	Non-small cell lung carcinoma	Pembrolizumab	SD	0.988804	0.0111964	NR				X	X
IO_0227	Non-small cell lung carcinoma	Pembrolizumab	SD	0.406366	0.593634	NR		X					X
IO_0218	Non-small cell lung carcinoma	Pembrolizumab	PD	0.736678	0.263322	NR				X			X
IO_0217	Non-small cell lung carcinoma	Pembrolizumab	PD	0.929082	0.0709181	NR				X			X
IO_0202	Non-small cell lung carcinoma	Pembrolizumab	PD	0.578875	0.421125	NR				X			X
IO_0228	Non-small cell lung carcinoma	Pembrolizumab	SD	0.706381	0.293619	NR				X			X
IO_0082	Non-small cell lung carcinoma	Pembrolizumab	PR	0.0638118	0.936188	R		X	X			X
IO_0224	Non-small cell lung carcinoma	Pembrolizumab	SD	0.670474	0.329526	NR				X			X
IO_0201	Non-small cell lung carcinoma	Pembrolizumab	PD	0.539509	0.460491	NR				X			X
IO_0216	Non-small cell lung carcinoma	Pembrolizumab	PD	0.682492	0.317508	NR				X			X
IO_0225	Non-small cell lung carcinoma	Pembrolizumab	SD	0.977443	0.022557	NR				X			X
IO_0215	Non-small cell lung carcinoma	Pembrolizumab	PD	0.703648	0.296352	NR				X			X
IO_0007	Non-small cell lung carcinoma	Pembrolizumab	PD	0.97899	0.0210099	NR				X	X
IO_0011	Non-small cell lung carcinoma	Pembrolizumab	PR	0.0410378	0.958962	R				X	X
IO_0083	Non-small cell lung carcinoma	Pembrolizumab	PR	0.992396	0.00760446	NR				X		X
IO_0005	Non-small cell lung carcinoma	Pembrolizumab	PD	0.974911	0.0250892	NR				X	X
IO_0219	Non-small cell lung carcinoma	Pembrolizumab	PD	0.744153	0.255847	NR				X			X
IO_0008	Non-small cell lung carcinoma	Pembrolizumab	PD	0.975957	0.024043	NR				X	X
IO_0223	Non-small cell lung carcinoma	Pembrolizumab	SD	0.767082	0.232918	NR		X	X				X
IO_0211	Non-small cell lung carcinoma	Pembrolizumab	PD	0.053495	0.946505	R				X			X
IO_0006	Non-small cell lung carcinoma	Pembrolizumab	PD	0.963692	0.0363077	NR				X	X
IO_0214	Non-small cell lung carcinoma	Pembrolizumab	PD	0.756867	0.243133	NR				X			X
IO_0212	Non-small cell lung carcinoma	Pembrolizumab	PD	0.645031	0.354969	NR				X			X
IO_0003	Non-small cell lung carcinoma	Pembrolizumab	PD	0.96574	0.0342604	NR				X	X
IO_0010	Non-small cell lung carcinoma	Pembrolizumab	PR	0.0352347	0.964765	R				X	X
IO_0206	Non-small cell lung carcinoma	Pembrolizumab	PD	0.886242	0.113758	NR				X			X
IO_0213	Non-small cell lung carcinoma	Pembrolizumab	NR	0.873645	0.126355	NR				X			X
IO_0081	Non-small cell lung carcinoma	Pembrolizumab	PD	0.953636	0.0463638	NR				X		X
IO_0207	Non-small cell lung carcinoma	Pembrolizumab	PD	0.735716	0.264284	NR				X			X
IO_0204	Non-small cell lung carcinoma	Pembrolizumab	PD	0.830102	0.169898	NR		X	X				X
IO_0222	Non-small cell lung carcinoma	Pembrolizumab	SD	0.777556	0.222444	NR		X	X				X
IO_0004	Non-small cell lung carcinoma	Pembrolizumab	PD	0.979946	0.0200538	NR				X	X
IO_0226	Non-small cell lung carcinoma	Pembrolizumab	SD	0.635134	0.364866	NR				X			X
IO_0079	Non-small cell lung carcinoma	Pembrolizumab	PD	0.608807	0.391193	NR		X	X			X
IO_0221	Non-small cell lung carcinoma	Pembrolizumab	SD	0.647098	0.352902	NR				X			X
IO_0205	Non-small cell lung carcinoma	Pembrolizumab	NA	0.25122	0.74878	R				X			X
IO_0208	Non-small cell lung carcinoma	Pembrolizumab	PD	0.575597	0.424403	NR				X			X
IO_0080	Non-small cell lung carcinoma	Pembrolizumab	SD	0.254868	0.745132	R				X		X
IO_0210	Non-small cell lung carcinoma	Pembrolizumab	NE	0.357	0.643	NR				X			X
IO_0012	Non-small cell lung carcinoma	Pembrolizumab	PR	0.0243029	0.975697	R				X	X
IO_0229	Non-small cell lung carcinoma	Pembrolizumab	SD	0.478262	0.521738	NR				X			X
IO_0220	Non-small cell lung carcinoma	Pembrolizumab	NA	0.990997	0.00900278	NR				X			X
IO_0013	Non-small cell lung carcinoma	Pembrolizumab	PD	0.982594	0.017406	NR				X	X
IO_0138	Lung	Atezolizumab	PD	0.795729	0.204271	NR		X	X				X
IO_0168	Hepatocellular carcinoma (liver) (HCC)	Atezolizumab	SD	0.940063	0.0599368	NR		X	X				X
IO_0137	Lung	Atezolizumab	PD	0.320491	0.679509	R				X			X
IO_0024	CA Parotid Gland	Atezolizumab	PR	0.0316862	0.968314	R				X	X
IO_0187	Lung	Atezolizumab	SD	0.931796	0.0682044	NR				X			X
IO_0098	Lung	Atezolizumab	PR	0.115758	0.884242	R		X	X			X
IO_0110	Alveolar soft part sarcoma of gluteal region	Atezolizumab	PD	0.893248	0.106752	NR				X			X
IO_0151	Ca Liver - Hepatocellular carcinoma	Atezolizumab	PD	0.422165	0.577835	NR				X			X
IO_0152	Ca NPC	Atezolizumab	PD	0.533135	0.466865	NR	X			X			X
IO_0062	Lung	Atezolizumab	PD	0.969154	0.0308458	NR		X	X		X
IO_0112	Hepatocellular carcinoma (liver) (HCC)	Atezolizumab	PD	0.375242	0.624758	NR				X			X
IO_0028	CA Parotid Gland	Atezolizumab	PR	0.0480805	0.951919	R				X	X
IO_0018	Lung	Atezolizumab	SD	0.985492	0.014508	NR				X	X
IO_0108	Lung	Atezolizumab	PD	0.544422	0.455578	NR				X			X
IO_0145	Ca Liver - Hepatocellular carcinoma	Atezolizumab	PD	0.795729	0.204271	NR	X	X	X				X
IO_0109	Lung	Atezolizumab	PD	0.880038	0.119962	NR				X			X
IO_0113	Hepatocellular carcinoma (liver) (HCC)	Atezolizumab	PD	0.782813	0.217187	NR				X			X
IO_0065	CA Parotid Gland	Atezolizumab	PR	0.0453173	0.954683	R				X	X
IO_0087	Hepatocellular carcinoma (liver) (HCC)	Atezolizumab	PD	0.59469	0.40531	NR				X		X
IO_0153	Hepatocellular carcinoma (liver) (HCC)	Atezolizumab	PD	0.569444	0.430556	NR				X			X
IO_0063	Lung	Durvalumab	PR	0.03982	0.96018	R	X			X	X
IO_0023	Lung	Durvalumab	PR	0.0509044	0.949096	R	X			X	X
IO_0186	Lung	Durvalumab	SD	0.967789	0.0322111	NR	X	X					X
IO_0165	Lung	Durvalumab	SD	0.964024	0.0359761	NR				X			X
IO_0022	Lung	Durvalumab	SD	0.96725	0.0327499	NR	X			X	X
IO_0086	Lung	Durvalumab	PR	0.30453	0.69547	R	X			X		X
IO_0084	Lung	Durvalumab	PR	0.165973	0.834027	R	X			X		X
IO_0161	Lung	Durvalumab	SD	0.526932	0.473068	NR				X			X
IO_0167	Lung	Durvalumab	SD	0.109351	0.890649	R				X			X
IO_0060	Lung	Durvalumab	PR	0.0362639	0.963736	R	X	X	X		X
IO_0016	Lung	Durvalumab	PR	0.0756893	0.924311	R	X			X	X
IO_0059	Lung	Durvalumab	PR	0.0101578	0.989842	R		X	X		X
IO_0021	Lung	Durvalumab	PR	0.0321867	0.967813	R				X	X
IO_0076	Lung	Durvalumab	PR	0.00692445	0.993076	R		X	X		X
IO_0014	Lung	Durvalumab	SD	0.979342	0.0206575	NR				X	X
IO_0188	Lung	Durvalumab	SD	0.452827	0.547173	NR		X	X				X
IO_0017	Lung	Durvalumab	SD	0.989148	0.010852	NR				X	X
IO_0019	Lung	Durvalumab	PR	0.0462783	0.953722	R				X	X
IO_0195	Lung	Durvalumab	SD	0.441517	0.558483	NR		X	X				X
IO_0066	Lung	Durvalumab	PR	0.0344332	0.965567	R				X	X
IO_0189	Lung	Atezolizumab	SD	0.984593	0.0154073	NR				X			X
IO_0025	NPC, Gastric Cancer	Pembrolizumab	PD	0.984593	0.0154073	NR				X	X
IO_0185	Lung	Pembrolizumab	SD	0.653373	0.346627	NR				X			X
IO_0061	Lung	Pembrolizumab	PR	0.0251288	0.974871	R	X			X	X
IO_0169	T3N3M0 Nasopharyngeal carcinoma	Pembrolizumab	SD	0.138273	0.861727	R				X			X
IO_0026	Nasopharyngeal carcinoma - metastatic	Pembrolizumab	R	0.0440094	0.955991	R				X	X
IO_0027	CA Bladder	Pembrolizumab	R	0.0443436	0.955656	R				X	X
IO_0136	Lung	Pembrolizumab	PD	0.106838	0.893162	R				X			X
IO_0085	Hepatocellular carcinoma (liver)	Pembrolizumab	PD	0.471818	0.528182	NR				X		X
IO_0111	Metastatic carcinoma of prostate	Pembrolizumab	PD	0.891285	0.108715	NR				X			X
IO_0200	NPC	Pembrolizumab	UN	0.799152	0.200848	NR				X			X
IO_0166	Lung	Pembrolizumab	SD	0.326221	0.673779	R				X			X
IO_0020	Lung	Pembrolizumab	PR	0.0342708	0.965729	R	X			X	X
IO_0162	T3N3M0 Nasopharyngeal carcinoma	Pembrolizumab	SD	0.227334	0.772666	R				X			X
IO_0029	Nasopharyngeal carcinoma - metastatic	Pembrolizumab	PR	0.0303778	0.969622	R				X	X
IO_0030	CA Bladder	Pembrolizumab	PR	0.0278802	0.97212	R				X	X
IO_0105	NPC	Pembrolizumab	CR	0.196306	0.803694	R				X			X
IO_0163	Lung	Pembrolizumab	SD	0.55775	0.44225	NR				X			X
IO_0015	Lung	Pembrolizumab	PR	0.00734324	0.992657	R	X			X	X
IO_0170	T3N3M0 Nasopharyngeal carcinoma	Pembrolizumab	SD	0.225527	0.774473	R				X			X
IO_0074	Nasopharyngeal carcinoma - metastatic	Pembrolizumab	PR	0.0483656	0.951634	R				X	X
IO_0075	CA Bladder	Pembrolizumab	PR	0.0447104	0.95529	R				X	X
IO_0164	Lung	Pembrolizumab	SD	0.601364	0.398636	NR				X			X
IO_0064	T3N3M0 Nasopharyngeal carcinoma	Pembrolizumab	SD	0.941802	0.0581976	NR				X	X
IO_0101	Nasopharyngeal carcinoma - metastatic	Pembrolizumab	PR	0.187241	0.812759	R				X		X
IO_0160	Lung	Pembrolizumab	SD	0.350307	0.649693	NR				X			X
IO_0154	Ca larynx	Atezolizumab	PD	0.972229	0.0277713	NR				X			X
IO_0077	Metastatic, anaplastic small cell carcinoma of lung	Atezolizumab	PD	0.968466	0.0315345	NR				X	X
IO_0140	Ca lung	Atezolizumab	PD	0.436411	0.563589	NR		X	X				X
IO_0190	NPC	Atezolizumab	SD	0.122649	0.877351	R				X			X
IO_0102	Small cell neuroendocrine tumour of stomach	Pembrolizumab	CR	0.288646	0.711354	R				X			X
IO_0103	Small cell lung carcinoma	Pembrolizumab	CR	0.445836	0.554164	NR				X			X
IO_0104	Lymphoepithelial carcinoma of lacrimal gland	Pembrolizumab	CR	0.259328	0.740672	R				X			X
IO_0106	HCC of liver	Pembrolizumab	CR	0.132998	0.867002	R				X			X
IO_0073	Metastatic lung carcinoma	Atezolizumab	PD	0.946689	0.0533109	NR				X	X
IO_0042	HCC	Atezolizumab	PD	0.930467	0.0695329	NR				X	X
IO_0039	NPC	Pembrolizumab	PD	0.952646	0.0473542	NR				X	X
IO_0123	Lung carcinoma	Atezolizumab	PD	0.980005	0.019995	NR				X			X
IO_0038	High-grade metastatic, invasive breast carcinoma	Atezolizumab	PD	0.955346	0.0446537	NR				X	X
IO_0037	Metastatic high-grade neuroendocrine tumour	Atezolizumab	PR	0.0316894	0.968311	R	X			X	X
IO_0197	Small cell lung cancer with TTF-1/CD56+	Pembrolizumab	UN	0.149656	0.850344	R				X			X
IO_0122	Non-small cell lung carcinoma - metastatic	Atezolizumab	PD	0.110346	0.889654	R	X			X			X
IO_0121	Hepatocellular carcinoma	Atezolizumab	PD	0.942415	0.0575849	NR				X			X
IO_0120	Multi-focal hepatoma	Atezolizumab	PD	0.638977	0.361023	NR				X			X
IO_0044	Metastatic mucoepidermoid carcinoma of salivary gland (parotid gland)	Atezolizumab	PD	0.968772	0.0312284	NR				X	X
IO_0157	Metastatic lung carcinoma	Atezolizumab	PR	0.0811695	0.91883	R				X			X
IO_0156	Hepatocellular carcinoma - liver	Atezolizumab	PR	0.307383	0.692617	R				X			X
IO_0158	Small cell carcinoma of lung	Atezolizumab	PR	0.332719	0.667281	R				X			X
IO_0069	Ca larynx	Atezolizumab	PD	0.0228943	0.977106	R		X			X
IO_0144	Ca lung	Atezolizumab	PD	0.795292	0.204708	NR		X	X				X
IO_0191	NPC	Atezolizumab	SD	0.50306	0.49694	NR		X	X				X
IO_0126	Small cell neuroendocrine tumour of stomach	Pembrolizumab	PD	0.348534	0.651466	R				X			X
IO_0124	Small cell lung carcinoma	Pembrolizumab	PD	0.246056	0.753944	R				X			X
IO_0171	NPC	Atezolizumab	SD	0.761342	0.238658	NR				X			X
IO_0127	Lung carcinoma	Atezolizumab	PD	0.718568	0.281432	NR				X			X
IO_0090	Metastatic high-grade neuroendocrine tumour	Atezolizumab	PR	0.00654526	0.993455	R	X	X	X			X
IO_0119	Small cell lung cancer with TTF-1/CD56+	Atezolizumab	PD	0.719143	0.280857	NR				X			X
IO_0128	Non-small cell lung carcinoma - metastatic	Atezolizumab	PD	0.866943	0.133057	NR	X			X			X
IO_0045	Hepatocellular carcinoma	Atezolizumab	PD	0.980619	0.0193808	NR				X	X
IO_0118	Multi-focal hepatoma	Atezolizumab	PD	0.426099	0.573901	NR				X			X
IO_0131	Metastatic lung carcinoma	Atezolizumab	PD	0.389388	0.610612	NR				X			X
IO_0147	Ca larynx	Atezolizumab	PD	0.851059	0.148941	NR				X			X
IO_0072	Ca lung	Atezolizumab	PD	0.973839	0.0261611	NR		X			X
IO_0193	NPC	Atezolizumab	SD	0.871926	0.128074	NR				X			X
IO_0091	NPC	Atezolizumab	SD	0.872249	0.127751	NR		X	X			X
IO_0046	Metastatic high-grade neuroendocrine tumour	Atezolizumab	PR	0.0238743	0.976126	R	X	X	X		X
IO_0182	NPC	Atezolizumab	SD	0.951321	0.0486786	NR				X			X
IO_0056	Metastatic high-grade neuroendocrine tumour	Atezolizumab	PR	0.0111996	0.9888	R				X	X
IO_0050	Metastatic high-grade neuroendocrine tumour	Atezolizumab	PR	0.0273522	0.972648	R				X	X
IO_0155	Nasopharyngeal carcinoma	Pembrolizumab	PD	0.326753	0.673247	R				X			X
IO_0139	Metastatic nasopharyngeal carcinoma	Pembrolizumab	PD	0.447161	0.552839	NR				X			X
IO_0099	Ca cervix	Pembrolizumab	PD	0.0966081	0.903392	R				X		X
IO_0067	Lung carcinoma - metastatic (bone)	Pembrolizumab	SD	0.976828	0.0231725	NR				X	X
IO_0107	Metastatic NPC	Pembrolizumab	PD	0.921079	0.0789211	NR				X			X
IO_0068	NPC - metastatic	Pembrolizumab	PD	0.956767	0.0432332	NR				X	X
IO_0141	Metastatic lung carcinoma	Pembrolizumab	PD	0.845409	0.154591	NR	X			X			X
IO_0146	Oral cavity - (1) Right lateral tongue; (2) Right gingival sulcus	Atezolizumab	PD	0.317855	0.682145	R				X			X
IO_0148	Carcinoma of transverse colon	Atezolizumab	PD	0.333124	0.666876	R				X			X
IO_0149	Metastatic malignant melanoma	Atezolizumab	PD	0.16704	0.83296	R				X			X
IO_0150	Metastatic malignant melanoma	Atezolizumab	PD	0.933733	0.0662672	NR				X			X
IO_0100	NPC	Pembrolizumab	PD	0.878078	0.121922	NR				X		X
IO_0194	Metastatic NPC	Pembrolizumab	SD	0.128094	0.871906	R				X			X
IO_0041	NPC	Pembrolizumab	PD	0.969273	0.0307274	NR				X	X
IO_0125	Right temporal brain tumour	Atezolizumab	PD	0.71779	0.28221	NR				X			X
IO_0036	Ca kidney - metastatic	Pembrolizumab	PR	0.00330346	0.996697	R		X	X		X
IO_0117	Poorly differentiated adenocarcinoma of lung	Pembrolizumab	PD	0.0396945	0.960305	R	X			X			X
IO_0035	Adenocarcinoma - head of pancreas	Pembrolizumab	PD	0.968719	0.0312815	NR		X	X		X
IO_0116	Stage 4 adenocarcinoma of descending colon	Pembrolizumab	PD	0.428428	0.571572	NR				X			X
IO_0115	Metastatic NPC	Pembrolizumab	PD	0.437164	0.562836	NR				X			X
IO_0034	Recurrent vulval carcinoma	Pembrolizumab	PR	0.0337554	0.966245	R	X			X	X
IO_0173	Ca kidney (RCC)	Pembrolizumab	SD	0.978888	0.0211121	NR	X			X			X
IO_0092	Metastatic NPC	Pembrolizumab	SD	0.779109	0.220891	NR	X			X		X
IO_0129	Metastatic lung carcinoma (NSCLC)	Pembrolizumab	PD	0.963024	0.0369758	NR				X			X
IO_0047	Left lung squamous cell carcinoma - metastatic stage 4	Pembrolizumab	PD	0.981882	0.0181184	NR				X	X
IO_0093	Metastatic sagittal sinus recurrence with right parotid node recurrence	Pembrolizumab	CR	0.169982	0.830018	R	X			X		X
IO_0054	Metastatic, poorly differentiated squamous cell carcinoma of lung	Pembrolizumab	PD	0.922626	0.0773743	NR				X	X
IO_0132	Metastatic carcinoma of lung	Pembrolizumab	PD	0.909792	0.0902084	NR				X			X
IO_0133	Peri-hilar cholangis carcinoma (Klatskin's Tumour)	Pembrolizumab	PD	0.0928481	0.907152	R				X			X
IO_0096	Hepatocellular carcinoma	Pembrolizumab	PD	0.893919	0.106081	NR				X		X
IO_0159	Metastatic carcinoma of stomach	Pembrolizumab	PR	0.511655	0.488345	NR				X			X
IO_0055	Bile duct (intrahepatic) carcinoma	Pembrolizumab	PD	0.981065	0.0189354	NR				X	X
IO_0181	Squamous cell carcinoma of left maxilla	Pembrolizumab	SD	0.628692	0.371308	NR				X			X
IO_0057	Lung carcinoma	Pembrolizumab	PR	0.0501347	0.949865	R				X	X
IO_0180	NPC	Pembrolizumab	SD	0.0709683	0.929032	R				X			X
IO_0177	Metastatic lung carcinoma	Pembrolizumab	SD	0.625773	0.374227	NR				X			X
IO_0179	NPC	Pembrolizumab	SD	0.814205	0.185795	NR				X			X
IO_0178	NPC	Pembrolizumab	SD	0.641285	0.358715	NR				X			X
IO_0176	Pancreatic carcinoma - metastatic	Pembrolizumab	SD	0.181081	0.818919	R				X			X
IO_0142	Nasopharyngeal carcinoma	Pembrolizumab	PD	0.512913	0.487087	NR		X	X				X
IO_0143	Metastatic nasopharyngeal carcinoma	Pembrolizumab	PD	0.828343	0.171657	NR				X			X
IO_0071	Lung carcinoma - metastatic (bone)	Pembrolizumab	SD	0.962068	0.0379324	NR				X	X
IO_0070	Metastatic lung carcinoma	Pembrolizumab	PD	0.971894	0.0281058	NR	X			X	X
IO_0199	Carcinoma of transverse colon	Pembrolizumab	UN	0.111479	0.888521	R				X			X
IO_0043	NPC	Pembrolizumab	PD	0.949934	0.050066	NR				X	X
IO_0172	Metastatic NPC	Pembrolizumab	SD	0.799128	0.200872	NR				X			X
IO_0089	NPC	Pembrolizumab	PD	0.503494	0.496506	NR				X		X
IO_0088	Ca kidney - metastatic	Pembrolizumab	PR	0.0245516	0.975448	R				X		X
IO_0033	Poorly differentiated adenocarcinoma of lung	Pembrolizumab	PD	0.953486	0.0465136	NR	X			X	X
IO_0032	Adenocarcinoma - head of pancreas	Pembrolizumab	PD	0.96181	0.0381897	NR		X			X
IO_0114	Stage 4 adenocarcinoma of descending colon	Pembrolizumab	PD	0.393857	0.606143	NR				X			X
IO_0031	Metastatic NPC	Pembrolizumab	PD	0.976549	0.0234515	NR				X	X
IO_0058	Recurrent vulval carcinoma	Pembrolizumab	PR	0.0124171	0.987583	R	X			X	X
IO_0174	Ca kidney (RCC)	Pembrolizumab	SD	0.709915	0.290085	NR	X	X	X				X
IO_0175	Metastatic NPC	Pembrolizumab	SD	0.122649	0.877351	R	X			X			X
IO_0051	Metastatic sagittal sinus recurrence with right parotid node recurrence	Pembrolizumab	CR	0.0383373	0.961663	R	X			X	X
IO_0134	Metastatic, poorly differentiated squamous cell carcinoma of lung	Pembrolizumab	PD	0.893306	0.106694	NR				X			X
IO_0135	Hepatocellular carcinoma	Pembrolizumab	PD	0.846522	0.153478	NR				X			X
IO_0192	Lung carcinoma - metastatic (bone)	Pembrolizumab	SD	0.126356	0.873644	R				X			X
IO_0198	Carcinoma of transverse colon	Pembrolizumab	UN	0.122649	0.877351	R				X			X
IO_0052	Ca kidney - metastatic	Pembrolizumab	PR	0.0444056	0.955594	R				X	X
IO_0048	Stage 4 adenocarcinoma of descending colon	Pembrolizumab	PD	0.95599	0.0440099	NR				X	X
IO_0130	Metastatic NPC	Pembrolizumab	PD	0.379591	0.620409	NR				X			X
IO_0049	Recurrent vulval carcinoma	Pembrolizumab	PR	0.0288422	0.971158	R	X			X	X
IO_0183	Ca kidney (RCC)	Pembrolizumab	SD	0.317531	0.682469	R				X			X
IO_0184	Metastatic NPC	Pembrolizumab	SD	0.510374	0.489626	NR				X			X
IO_0053	Metastatic sagittal sinus recurrence with right parotid node recurrence	Pembrolizumab	CR	0.0481497	0.95185	R	X			X	X
IO_0040	Lung carcinoma - metastatic (bone)	Pembrolizumab	SD	0.968549	0.0314509	NR				X	X
IO_0196	Carcinoma of transverse colon	Pembrolizumab	UN	0.239759	0.760241	R				X			X
IO_0095	Ca kidney - metastatic	Pembrolizumab	PR	0.902836	0.0971637	NR				X		X
IO_0097	Recurrent vulval carcinoma	Pembrolizumab	PR	0.133491	0.866509	R				X		X
IO_0094	Recurrent vulval carcinoma	Pembrolizumab	PR	0.327775	0.672225	R				X		X
Supplemental Table 1. Clinical annotations and classification calls for patient samples used in this study. Samples were collected and annotated according to their oncological indication, prescribed ICI treatment, and subsequent clinical response to treatment (PR- partial responder, PD - progressive disease, SD- stable disease). EpiSwitch Classifier predictive calls for response (R) and non-respo…
NA: Not available
NE: Not Evaluable
NR: Non-Responder
PD: Progressive disease
PR: Partial Response
R: Responder
SD: Stable disease
UN: unknown
NPC: Nasopharyngeal carcinoma
HCC: Hepatocellular carcinoma
T3: The tumor extends into bony structure or into the area behind the nose.
N3: Cancer found in lymph nodes is larger than 6 cm and/or is found in lymph nodes located in the triangle.
M0 (M plus zero): Cancer has not spread to other parts of the body.
RCC: Renal cell cancer
NSCLC: Non Small Cell Lung Cancer
